# Smaller Targets and a Shorter Warning: Changes in the Cyberthreat to US Health Care Providers Before and After Generative AI

**DOI:** 10.64898/2026.11.17.26368300

**Authors:** Ryutaro Nakagawa, Yuya Yasuhara, Akiyo Shimoyama, Yuki Nishi, Yuki Kubota

**Author notes:** Corresponding author: Ryutaro Nakagawa, Centralmedience Co., Ltd., SOUTH PORT Shinagawa 8F, 2-12-32 Konan, Minato-ku, Tokyo 108-0075, Japan. This article is a preprint and has not been peer reviewed. This is version 3. Version 1 (November 2026) reported period comparisons. Version 2 made interrupted time-series regression the primary analysis and added an analysis of alternative breakpoints. This version adds a formal test for the existence of a break and a confidence set for its date, the minimum detectable change in trend behind the negative finding about generative artificial intelligence, two control series drawn from the same reporting system, sensitivity to the size threshold and to reporting maturity, a check on the pace at which the vulnerability catalog was maintained, and residual diagnostics. It applies the search over alternative breakpoints to every outcome rather than to breach size alone; as a result the claim that the change in exploitation speed predates generative artificial intelligence has been withdrawn, because December 2022 falls inside the confidence set for that series. Breach data were re-downloaded on November 28, 2026. The processed data and the analysis code are attached as a supplementary file.

## Abstract

Hospitals are critical infrastructure, and attacks on them harm patients at the facility attacked and at its neighbors. Two assumptions shape where defensive investment and national support go: that large organizations are the main targets, and that generative AI is accelerating the threat. We tested both with two public US sources, using interrupted time-series regression with a break at December 2022, the month after ChatGPT was released. We used 578 entries from the federal catalog of known exploited vulnerabilities, published between November 2021 and October 2025, and 3,603 provider hacking incidents among 8,093 federal breach reports. Monthly incidents rose 32.2% per year before the break and did not accelerate afterward; an acceleration of 21% per year would have been detected. The share of incidents affecting fewer than 5,000 individuals fell before the break and rose afterward. A break exists (bootstrap P = .006), but it is dated August to November 2021, holds at every size threshold, and is absent from two control series in the same portal, so it is not an artifact of reporting. The share of vulnerabilities exploited within 7 days rose and then flattened; for that series alone the timing cannot be separated from the arrival of generative AI, but the change is a deceleration, not the anticipated acceleration. Nothing accelerated after generative AI became available. Exploitation now follows disclosure within a week while remediation takes 2 months. Reducing what is reachable from the internet, and sustaining care without electronic systems, are the actionable priorities.
