## Supplementary material for "Smaller Targets and a Shorter Warning: Changes in the Cyberthreat to US Health Care Providers Before and After Generative AI": Data and code archive: hhs_provider_hacking_monthly_20261128.csv

# HHS OCR Breach Portal (Archive + Under Investigation)	retrieved 2026-11-28	deduplicated (8	093 reports).
# Healthcare Provider	Type of Breach exactly "Hacking/IT Incident". n=hacking reports	n_small=<5	000 individuals	n_email=location includes Email	n_provider_all=all provider reports.
month	n	n_small	n_email	n_provider_all
2015-01	2	1	0	17
2015-02	1	0	1	11
2015-03	5	3	2	19
2015-04	4	1	3	25
2015-05	3	2	1	14
2015-06	0	0	0	16
2015-07	2	0	0	17
2015-08	1	0	0	18
2015-09	3	2	1	11
2015-10	3	2	2	16
2015-11	3	2	1	12
2015-12	3	2	1	19
2016-01	3	3	1	8
2016-02	2	1	0	15
2016-03	9	4	5	24
2016-04	7	5	3	26
2016-05	11	3	0	21
2016-06	8	3	0	19
2016-07	9	5	0	21
2016-08	8	2	0	21
2016-09	13	6	1	30
2016-10	10	5	3	23
2016-11	5	2	1	25
2016-12	15	3	3	23
2017-01	7	5	3	22
2017-02	4	0	1	19
2017-03	9	3	1	26
2017-04	12	5	2	22
2017-05	9	4	3	22
2017-06	9	3	2	26
2017-07	16	8	7	26
2017-08	16	3	4	23
2017-09	13	6	5	28
2017-10	6	5	4	19
2017-11	7	2	4	20
2017-12	15	9	4	31
2018-01	7	2	2	21
2018-02	7	5	2	14
2018-03	7	2	4	28
2018-04	10	6	7	28
2018-05	10	2	3	23
2018-06	9	8	5	22
2018-07	16	8	10	28
2018-08	12	7	7	23
2018-09	7	4	6	17
2018-10	12	3	5	21
2018-11	16	5	9	30
2018-12	11	5	4	18
2019-01	11	3	8	21
2019-02	17	3	7	24
2019-03	19	6	9	25
2019-04	29	14	19	41
2019-05	22	9	15	38
2019-06	11	5	5	24
2019-07	39	18	13	46
2019-08	29	12	17	42
2019-09	23	11	11	31
2019-10	15	3	8	44
2019-11	19	9	12	30
2019-12	17	9	11	30
2020-01	33	15	13	42
2020-02	18	9	16	32
2020-03	17	5	10	30
2020-04	19	7	16	34
2020-05	7	1	3	23
2020-06	26	13	18	36
2020-07	21	9	9	32
2020-08	21	6	9	31
2020-09	87	28	19	98
2020-10	57	27	13	73
2020-11	28	10	10	40
2020-12	29	12	9	43
2021-01	17	9	10	26
2021-02	27	11	15	39
2021-03	29	11	7	48
2021-04	38	14	8	51
2021-05	44	23	5	51
2021-06	45	23	9	55
2021-07	36	19	15	49
2021-08	26	7	11	32
2021-09	20	9	8	31
2021-10	37	11	14	46
2021-11	39	8	9	51
2021-12	28	9	11	37
2022-01	27	8	12	33
2022-02	33	11	15	37
2022-03	34	11	10	35
2022-04	34	7	11	40
2022-05	42	12	19	51
2022-06	48	14	9	58
2022-07	37	19	10	42
2022-08	29	9	8	38
2022-09	45	11	7	52
2022-10	42	13	12	62
2022-11	24	9	6	29
2022-12	20	8	8	26
2023-01	19	6	5	32
2023-02	27	11	4	37
2023-03	22	10	6	35
2023-04	20	6	9	32
2023-05	31	6	7	38
2023-06	38	9	7	45
2023-07	36	9	5	41
2023-08	26	12	6	33
2023-09	33	13	9	36
2023-10	27	9	4	30
2023-11	47	15	7	54
2023-12	47	11	11	54
2024-01	37	10	6	46
2024-02	32	12	8	40
2024-03	71	45	12	82
2024-04	36	9	10	42
2024-05	34	13	11	45
2024-06	25	5	7	37
2024-07	29	10	4	35
2024-08	39	13	11	43
2024-09	24	8	11	28
2024-10	42	16	12	48
2024-11	51	25	20	59
2024-12	32	12	6	38
2025-01	50	33	7	61
2025-02	27	13	8	35
2025-03	47	12	12	56
2025-04	46	16	6	57
2025-05	40	12	7	51
2025-06	52	25	30	60
2025-07	41	18	12	46
2025-08	49	22	12	54
2025-09	52	31	11	56
2025-10	35	13	9	43
2025-11	25	9	5	35
2025-12	42	25	7	54
2026-01	44	23	8	52
2026-02	53	25	9	55
2026-03	54	21	10	58
2026-04	34	15	10	39
2026-05	44	20	15	46
2026-06	40	19	6	48
2026-07	51	29	15	58
2026-08	33	15	10	41
2026-09	41	25	8	46
2026-10	27	16	4	30
