## Supplementary material for "Smaller Targets and a Shorter Warning: Changes in the Cyberthreat to US Health Care Providers Before and After Generative AI": Data and code archive: hhs_provider_hacking_yearly_20261128.csv

# HHS OCR Breach Portal (Archive + Under Investigation)	retrieved 2026-11-28	deduplicated (8	093 reports).
# Healthcare Provider	Type of Breach exactly "Hacking/IT Incident". 2026 is a partial year (reports submitted through October).
year	n	median_individuals	n_small_lt5000	n_email
2015	30	5764.5	15	12
2016	100	8750	42	17
2017	123	6642	53	40
2018	124	6098	57	64
2019	251	7678	102	135
2020	363	9058	142	145
2021	386	8862	154	122
2022	415	14203	132	127
2023	373	12317	117	80
2024	452	10681	178	118
2025	506	6418	229	126
2026	421	5086	208	95
