## Supplementary material for "Smaller Targets and a Shorter Warning: Changes in the Cyberthreat to US Health Care Providers Before and After Generative AI": Data and code archive: hhs_strata_monthly_20261128.csv

# HHS OCR Breach Portal (Archive + Under Investigation)	retrieved 2026-11-28	deduplicated (8	093 reports).
# ph = Healthcare Provider x "Hacking/IT Incident"; po = Healthcare Provider x all other breach types; np = non-provider covered entity x "Hacking/IT Incident".
month	ph_n	ph_lt1000	ph_lt2500	ph_lt5000	ph_lt10000	ph_email	ph_median	po_n	po_lt5000	np_n	np_lt5000
2015-01	2	0	1	1	2	0	4315	15	11	0	0
2015-02	1	0	0	0	0	1	18000	10	6	1	0
2015-03	5	1	1	3	3	2	4000	14	10	10	4
2015-04	4	1	1	1	2	3	16003	21	18	7	4
2015-05	3	1	1	2	2	1	3321	11	10	1	0
2015-06	0	0	0	0	0	0		16	11	1	1
2015-07	2	0	0	0	0	0	2256500	15	10	4	1
2015-08	1	0	0	0	0	0	10000	17	12	0	0
2015-09	3	0	1	2	2	1	3650	8	7	1	0
2015-10	3	0	0	2	2	2	4500	13	10	1	1
2015-11	3	0	1	2	2	1	3902	9	9	0	0
2015-12	3	2	2	2	3	1	946	16	11	0	0
2016-01	3	0	2	3	3	1	1500	5	4	0	0
2016-02	2	0	1	1	1	0	21786	13	8	3	2
2016-03	9	0	3	4	5	5	5883	15	14	1	0
2016-04	7	2	4	5	5	3	2199	19	16	0	0
2016-05	11	2	2	3	4	0	16000	10	9	0	0
2016-06	8	0	1	3	6	0	6646	11	9	1	1
2016-07	9	0	4	5	5	0	4831	12	9	0	0
2016-08	8	1	2	2	3	0	17559	13	11	1	0
2016-09	13	2	4	6	7	1	6000	17	11	1	1
2016-10	10	1	2	5	5	3	8238	13	11	0	0
2016-11	5	1	2	2	2	1	29969	20	18	2	1
2016-12	15	2	2	3	4	3	13150	8	5	5	4
2017-01	7	2	4	5	6	3	1320	15	13	2	1
2017-02	4	0	0	0	1	1	18301	15	13	2	0
2017-03	9	0	1	3	4	1	55447	17	13	2	1
2017-04	12	3	4	5	9	2	6802	10	8	1	1
2017-05	9	0	3	4	8	3	5000	13	10	0	0
2017-06	9	0	2	3	4	2	13402	17	14	4	2
2017-07	16	3	6	8	11	7	3895	10	10	1	0
2017-08	16	2	2	3	5	4	14535	7	6	3	1
2017-09	13	2	5	6	8	5	6109	15	12	5	1
2017-10	6	1	3	5	5	4	2258	13	11	3	2
2017-11	7	1	2	2	4	4	9500	13	11	0	0
2017-12	15	2	6	9	12	4	3280	16	11	3	2
2018-01	7	0	2	2	3	2	24000	14	13	1	0
2018-02	7	2	5	5	6	2	1882	7	6	3	0
2018-03	7	1	2	2	3	4	10313	21	17	1	0
2018-04	10	3	3	6	6	7	4216	18	14	4	2
2018-05	10	1	2	2	3	3	27462	13	11	4	2
2018-06	9	1	5	8	8	5	2000	13	12	4	2
2018-07	16	4	6	8	11	10	5127	12	8	4	2
2018-08	12	0	5	7	7	7	3483	11	9	5	2
2018-09	7	1	3	4	5	6	3200	10	10	2	1
2018-10	12	0	1	3	5	5	13418	9	7	5	2
2018-11	16	2	5	5	7	9	14166	14	9	5	2
2018-12	11	2	5	5	6	4	5850	7	6	3	2
2019-01	11	0	2	3	6	8	8429	10	6	8	4
2019-02	17	1	3	3	6	7	20420	7	3	7	4
2019-03	19	4	5	6	9	9	10465	6	3	5	0
2019-04	29	2	7	14	20	19	5290	12	9	5	2
2019-05	22	2	5	9	12	15	7763	16	15	7	4
2019-06	11	1	2	5	8	5	5400	13	13	2	0
2019-07	39	6	9	18	23	13	5946	7	6	6	1
2019-08	29	5	8	12	17	17	5866	13	9	4	2
2019-09	23	5	8	11	14	11	5835	8	6	5	4
2019-10	15	2	3	3	6	8	15982	29	21	4	2
2019-11	19	3	6	9	10	12	6000	11	9	4	2
2019-12	17	0	3	9	9	11	3700	13	9	6	4
2020-01	33	2	11	15	20	13	6524	9	7	3	2
2020-02	18	2	8	9	10	16	6202	14	10	12	6
2020-03	17	0	1	5	6	10	19556	13	12	5	3
2020-04	19	2	3	7	10	16	5693	15	13	3	2
2020-05	7	0	0	1	1	3	13146	16	13	6	0
2020-06	26	4	9	13	18	18	4369	10	8	17	5
2020-07	21	3	5	9	14	9	6606	11	7	7	4
2020-08	21	1	4	6	9	9	16579	10	9	6	3
2020-09	87	5	14	28	35	19	27244	11	10	8	3
2020-10	57	10	20	27	32	13	5655	16	13	9	3
2020-11	28	2	6	10	12	10	15938	12	11	3	0
2020-12	29	1	6	12	18	9	6800	14	13	15	4
2021-01	17	3	6	9	11	10	3994	9	6	7	4
2021-02	27	3	7	11	17	15	7771	12	9	7	1
2021-03	29	3	9	11	13	7	28658	19	15	22	7
2021-04	38	4	8	14	17	8	17173	13	12	16	8
2021-05	44	5	15	23	29	5	4254	7	4	9	4
2021-06	45	4	16	23	31	9	4905	10	5	15	9
2021-07	36	7	13	19	21	15	4185	13	10	17	9
2021-08	26	2	3	7	8	11	23005	6	3	6	4
2021-09	20	2	7	9	10	8	12473	11	6	14	7
2021-10	37	1	4	11	19	14	9745	9	7	11	5
2021-11	39	2	4	8	12	9	25697	12	7	15	6
2021-12	28	1	6	9	14	11	9249	9	7	21	11
2022-01	27	1	5	8	12	12	14986	6	4	15	8
2022-02	33	5	8	11	14	15	12230	4	1	8	4
2022-03	34	1	4	11	11	10	31750	1	0	7	1
2022-04	34	0	4	7	12	11	20592	6	4	9	5
2022-05	42	3	8	12	18	19	16825	9	8	13	4
2022-06	48	5	12	14	21	9	17607	10	7	14	7
2022-07	37	2	14	19	20	10	4692	5	5	21	11
2022-08	29	2	6	9	13	8	11137	9	8	10	3
2022-09	45	3	6	11	16	7	13560	7	5	14	7
2022-10	42	4	8	13	18	12	15028	20	12	9	5
2022-11	24	1	7	9	11	6	11025	5	3	19	9
2022-12	20	1	6	8	11	8	6534	6	4	14	10
2023-01	19	3	5	6	9	5	10000	13	9	6	3
2023-02	27	3	8	11	13	4	10978	10	8	10	3
2023-03	22	2	8	10	11	6	8809	13	10	28	17
2023-04	20	3	3	6	10	9	9227	12	9	19	4
2023-05	31	1	4	6	14	7	19032	7	4	33	19
2023-06	38	1	5	9	15	7	16368	7	5	18	6
2023-07	36	3	4	9	14	5	21270	5	4	19	7
2023-08	26	3	10	12	16	6	5703	7	7	35	4
2023-09	33	5	10	13	17	9	9580	3	3	15	7
2023-10	27	5	8	9	11	4	11438	3	3	12	4
2023-11	47	7	15	15	22	7	10890	7	7	20	6
2023-12	47	1	7	11	19	11	19691	7	5	19	7
2024-01	37	3	6	10	17	6	11709	9	7	19	6
2024-02	32	3	8	12	14	8	17252	8	5	19	8
2024-03	71	9	25	45	51	12	3414	11	8	12	4
2024-04	36	2	6	9	14	10	18422	6	4	19	5
2024-05	34	2	11	13	14	11	15625	11	10	12	3
2024-06	25	3	4	5	9	7	19805	12	10	9	4
2024-07	29	1	4	10	13	4	24580	6	3	13	5
2024-08	39	2	7	13	18	11	25093	4	2	15	6
2024-09	24	4	6	8	12	11	12464	4	4	11	4
2024-10	42	3	10	16	19	12	10863	6	5	10	2
2024-11	51	9	18	25	26	20	7195	8	5	7	1
2024-12	32	3	7	12	12	6	19388	6	4	14	5
2025-01	50	3	16	33	35	7	2991	11	9	11	3
2025-02	27	3	6	13	14	8	6459	8	4	15	5
2025-03	47	4	7	12	19	12	16255	9	7	9	3
2025-04	46	7	10	16	19	6	21841	11	9	12	7
2025-05	40	6	7	12	15	7	21550	11	8	13	6
2025-06	52	6	15	25	29	30	6471	8	7	15	5
2025-07	41	3	9	18	24	12	5440	5	4	9	3
2025-08	49	5	12	22	30	12	5736	5	4	16	10
2025-09	52	13	27	31	36	11	2410	4	4	12	4
2025-10	35	5	11	13	20	9	7382	8	6	9	3
2025-11	25	3	5	9	10	5	15027	10	9	13	4
2025-12	42	11	16	25	29	7	3888	12	10	14	6
2026-01	44	7	16	23	32	8	4468	8	6	12	5
2026-02	53	11	18	25	30	9	7972	2	2	12	9
2026-03	54	10	16	21	34	10	6287	4	4	20	13
2026-04	34	7	12	15	21	10	5896	5	3	7	5
2026-05	44	11	16	20	27	15	5273	2	2	15	8
2026-06	40	14	19	19	23	6	7348	8	3	16	8
2026-07	51	10	20	29	34	15	3809	7	7	18	7
2026-08	33	10	14	15	21	10	5194	8	6	7	3
2026-09	41	12	19	25	28	8	2753	5	5	16	6
2026-10	27	11	14	16	21	4	2168	3	3	7	2
